# Development of a questionnaire library for rapid health data acquisition during wildfire events

**DOI:** 10.1101/2025.02.10.25321891

**Authors:** Lilian Liu, Christine Loftus, Diana Rohlman, Edmund Seto, Elena Austin

**Affiliations:** Department of Environmental and Occupational Health Sciences, University of Washington, Seattle, WA 98105, United States; Department of Environmental and Molecular Toxicology, Oregon State University, Corvallis, OR 97331, United States

**Keywords:** Wildfire, smoke, perishable data, health assessment, data library, questionnaire, survey, instrumentation, disaster response research, data collection

## Abstract

Rapid health outcome data acquisition using existing questionnaires can greatly facilitate time-sensitive research during or after a wildfire event. We aimed to develop a readily available library of questionnaires for self-reported health outcomes to serve as a centralized platform for wildfire researchers seeking to quickly design instruments tailored to their research aims. In this paper, we describe the methodology used to identify relevant health questionnaires and compile them into a structured library. We first followed the Preferred Reporting Items for Systematic reviews and Meta-Analyses (PRISMA) 2020 checklist and performed a systematic literature review of prior research on wildfire exposure and health and used this to 1) identify health outcome categories associated with wildfire and smoke exposure and 2) extract questionnaires used for self-report of health outcomes related to wildfire exposure. We also performed a secondary search of existing questionnaire repositories to identify additional instruments relevant to health impacts of wildfire exposure. All questionnaires (n=100) were organized by eight health outcome categories (mental health = 60, respiratory health = 19, overall health = 17, sleep = 10, cardiovascular health = 4, allergy = 1, irritation (eye, throat, skin) = 2, and metabolic health = 1). The [library](https://www.medrxiv.org/content/medrxiv/early/2025/02/13/2025.02.10.25321891/DC1/embed/media-1.xlsx?download=true) (see supplementary information) will be accompanied by a decision-tree framework in development, which will assist future users in building new questionnaires that best fit their study population and research aims. Both the questionnaire library and the forthcoming decision-support framework will be publicly accessible to researchers, public health agencies, and other groups interested in rapid response data collection to characterize the impacts of wildfires. Additionally, this method of creating a wildfire exposure health questionnaire library may serve as a template for rapid collection of questionnaire-based data following other disasters.
