## Supplementary material for "Development of a questionnaire library for rapid health data acquisition during wildfire events": Wildfire health questionnaire library SI

### Sheet: README
Title	Wildfire Health Questionnaire Collection
Author	Lilian Liu
Contact Information	ziqi@uw.edu
Affiliation	Department of Environmental and Occupational Health Sciences, University of Washington
Date	2025-01-29
Suggested Citations	authors, title, date
How to Use this Collection	1. Navigate to the relevant tab based on the health outcome you are studying (e.g., "Mental Health" for PTSD, depression, etc.). 2. Use the filter function in Excel to search for specific conditions or questionnaire names. 3. Review questionnaire details, including: The full and abbreviated name of the questionnaire. Its source (literature, online repositories, or REDCap). A direct link to access…
Important Note on Access	1. REDCap Questionnaires: Some questionnaires are hosted in the REDCap Shared Library, which may require institutional access. Users should check with their organization for login credentials. 2. Questionnaire use permission: Some questionnaires are subject to copyright and. Users should check the specific term of use for each questionnaire before deploying in the study. 3. External Links: We rec…
Terms of Use	This collection is intended to support wildfire research and help researchers design their study. Please cite Liu et al. (2025) with all publications resulting from using this collection.
For any inquiries, please contact: ziqi@uw.edu
############################################
Color coding
literature review
REDCap initial search
Column descriptions
Specific Condition	This lists specific health conditions under each general health outcome category. "Health many" refers to multiple conditions that are included under the general health outcome
Questionnaire title	Full questionnaire title.
Questionnaire title (abbreviated)	Abbreviated questionnaire title. Some studies that deployed questionnaires only reported abbreviated questionnaire titles.
Questionnaire note	This note section contains information such as the detailed questionnaire/survey section for the specific condition assessment.
Source	This provides the source where the questionnaire can be found. Note, users can also find questionnaires from other sources that are not listed here but should be checking to make sure questionnaires from other soures are valid and authenticated.
Link	This column shares the link to the questionnaire. For instruments uploaded in REDCap, links are unavailable but the questionnaires can be found from searching on the REDCap shared library (https://redcap.vumc.org/consortium/library/search.php). Note, to download REDCap instrument, users will need to log in through their research institute account. Also note, to get a full list of instruments that…
Assessment time scale	This column provides the time scale each questionnaire is designed to assess. For example, PHQ-9 for depression evaluation assesses the symptoms over the past 2 weeks.
Target age group	This column shares age group of the target population the questionnaire is designed to assess.
Literature where used	This column shares the published studies that have deployed the questionnaire(s).

### Sheet: Mental health
Specific Condition	Questionaire title	Questionnaire title (abbreviated)	Questionnaire note	Source	Link	Assessment time scale	Target age group	Literature where used
Strengths and difficulties	Strengths and Difficulties Questionnaire	SDQ	NA	Online (general search)	https://depts.washington.edu/dbpeds/Screening%20Tools/Strengths_and_Difficulties_Questionnaire.pdf	1 month/6 month	4-10 years and 11-17 years	Brett et al., Posttraumatic Stress Disorder and General Psychopathology in Children and Adolescents Following a Wildfire Disaster
Tramatic experience	Children's revised impact of event scale	CRIES-13	NA	Online (general search)	https://emdrfoundation.org/toolkit/cries-13.pdf	Past 7 days	8 years and older	Papadatou et al., Adolescents' reactions after a wildfire disaster in Greece
Substance use	CRAFFT	NA	NA	Online (general search)	https://njaap.org/wp-content/uploads/2018/03/COMBINED-CRAFFT-2.1-Self-Admin_Clinician-Interview_Risk-Assess-Guide.pdf	Past year	Adult	Brown et al., After the Fort McMurray wildfire there are significant increases in mental health symptoms in grade 7-12 students compared to controls.
PTSD	Primary Care-PTSD Screen or PC-PTSD	PCL-4	NA	Online (general search)	https://2009-2017.state.gov/m/med/dsmp/c44955.htm	Past month	Adult	Pacella et al., Trajectory of adjustment difficulties following disaster: 10-year longitudinal cohort study.
Quality of life	36-Item Short Form Survey Instrument	SF- 36v2	NA	Online (general search)	https://repository.niddk.nih.gov/media/studies/halt_pkd_a/Forms/F038%20Quality%20of%20Life.pdf	Overall/past 4 months	Adult	Wasiak et al., 12-month generic health status and psychological distress outcomes following an Australian natural disaster experience: 2009 Black Saturday Wildfires.
Mental health (general)	Symptom Checklist-90-Revised	SCL90-R	NA	Online (general search)	https://search.worldcat.org/title/SCL-90-R-:-symptom-checklist-90-R-:-administration-scoring-and-procedures-manual/oclc/45061147			Papanikolaou et al., Surveying the ashes: experience from the 2007 Peloponnese wildfires six months after the disaster.
Mental health (general)	General Health Questionnaire – 28	GHQ-28	NA	Online (general search)	https://strokengine.ca/en/assessments/general-health-questionnaire-28-ghq-28/	Overall	Adult	McFarlane et al., Psychiatric morbidity following a natural disaster: an Australian bushfire
PTSD	Child PTSD symptom scale	CPSS	NA	Online (general search)	https://www.aacap.org/App_Themes/AACAP/docs/resource_centers/resources/misc/child_ptsd_symptom_scale.pdf	Past 2 weeks	Child	Brown et al., Mental Health Symptoms Unexpectedly Increased in Students Aged 11-19 Years During the 3.5 Years After the 2016 Fort McMurray Wildfire: Findings From 9,376 Survey Responses.
Alcohol consumption	Behavioral Risk Factor Surveillance System	BRFSS	Core section 10	Online (general search)	https://www.cdc.gov/brfss/questionnaires/pdf-ques/2018_BRFSS_English_Questionnaire-508.pdf	Overall/past month	Adult	NA
Depression and anxiety	Behavioral Risk Factor Surveillance System	BRFSS	Optional module 9	Online (general search)	https://www.cdc.gov/brfss/questionnaires/pdf-ques/2018_BRFSS_English_Questionnaire-508.pdf	Past 2 weeks	Adult	Mirabelli et al., Wildfire smoke and symptoms affecting mental health among adults in the U.S. state of Oregon.
E-cigarettes use	Behavioral Risk Factor Surveillance System	BRFSS	Optional module 6	Online (general search)	https://www.cdc.gov/brfss/questionnaires/pdf-ques/2018_BRFSS_English_Questionnaire-508.pdf	Overall	Adult	NA
Marijuana use	Behavioral Risk Factor Surveillance System	BRFSS	Optional module 7	Online (general search)	https://www.cdc.gov/brfss/questionnaires/pdf-ques/2018_BRFSS_English_Questionnaire-508.pdf	Past month	Adult	NA
Tobacco use	Behavioral Risk Factor Surveillance System	BRFSS	Core section 9	Online (general search)	https://www.cdc.gov/brfss/questionnaires/pdf-ques/2018_BRFSS_English_Questionnaire-508.pdf	Overall	Adult	NA
Depression	PHQ-9 modified for Adolescents	PHQ-A	NA	Online (general search)	https://www.childrenshospital.org/sites/default/files/2022-03/PHQ%20Form.pdf	Past 2 weeks	Adolescent	Brown et al., After the Fort McMurray wildfire there are significant increases in mental health symptoms in grade 7-12 students compared to controls.
Mental health (general)	Post-fire post-follow-up questionnaire (8.3)	NA	NA	Literature SI	https://www.cmajopen.ca/content/cmajo/suppl/2017/08/17/5.3.E638.DC1/2017-0047-2-at.pdf	Past 7 days	Adult	Cherry et al., Effects of the Fort McMurray wildfires on the health of evacuated workers: follow-up of 2 cohorts.
Mental health (general)	KidCOPE	NA	NA	Online (general search)	https://www.corc.uk.net/outcome-experience-measures/kidcope/	Overall	7-12 years and 13-18 years	Papadatou et al., Adolescents' reactions after a wildfire disaster in Greece
Drug use	Drug Use Disorders Identification Test	DUDIT	NA	Online (general search)	https://www.euda.europa.eu/drugs-library/drug-use-disorders-identification-test-dudit_en	Overall/past year	Adult	Agyapong et al., Long-Term Mental Health Effects of a Devastating Wildfire Are Amplified by Socio-Demographic and Clinical Antecedents in Elementary and High School Staff.
Mental health (general)	Kessler Screening Scale for Psychological Distress	K6	NA	Online (general search)	https://www.hcp.med.harvard.edu/ncs/ftpdir/k6/Self%20admin_K6.pdf	Past month	Adult	Cowlishaw et al., Anger Dimensions and Mental Health Following a Disaster: Distribution and Implications After a Major Bushfire.
Depression	DEPRESSION SELF-RATING SCALE FOR CHILDREN	DSRS	NA	Online (general search)	https://www.mcgill.ca/psy/files/psy/depression_self_rating_scale_for_children_dsrsc.pdf	See detail	8-14 years	Papadatou et al., Adolescents' reactions after a wildfire disaster in Greece
Resilience	Child and Youth Resilience Measure -12	CYRM-12	NA	Online (general search)	https://www.ncbi.nlm.nih.gov/pmc/articles/PMC6974279/pdf/41997_2013_Article_BF03405676.pdf	Overall	Adolescent	Brown et al., Mental Health Symptoms Unexpectedly Increased in Students Aged 11-19 Years During the 3.5 Years After the 2016 Fort McMurray Wildfire: Findings From 9,376 Survey Responses.
Anger	Dimensions of Anger Reactions	DAR-5	NA	Online (general search)	https://www.phoenixaustralia.org/disaster-hub/wp-content/uploads/2022/09/Screening-tool-Dimensions-of-Anger-Reactions-DAR-5.pdf	Past 4 weeks	Adult	Cowlishaw et al., Anger Dimensions and Mental Health Following a Disaster: Distribution and Implications After a Major Bushfire.
Anxiety and depression	Hospital Anxiety and Depression Scale	HADS	NA	Online (general search)	https://www.svri.org/sites/default/files/attachments/2016-01-13/HADS.pdf	Past 7 days	Adult	Cherry et al., Effects of the Fort McMurray wildfires on the health of evacuated workers: follow-up of 2 cohorts.
PTSD	PTSD Checklist - Stressor Specific	PCL-S	NA	Online (general search)	https://www.ptsd.va.gov/professional/assessment/documents/APCLS.pdf	Past month	Adult	Bryant et al., Longitudinal study of changing psychological outcomes following the Victorian Black Saturday bushfires.
Alcohol consumption	Alcohol Use Disorders Identification Test - Consumption	AUDIT-C	NA	REDCap shared library	Visit REDCap shared library	Past year	Adult	Bryant et al., Psychological outcomes following the Victorian Black Saturday bushfires
Alcohol use	Alcohol Use Disorders Identification Test	AUDIT	NA	REDCap shared library	Visit REDCap shared library	Past year	Adult	Agyapong et al., Long-Term Mental Health Effects of a Devastating Wildfire Are Amplified by Socio-Demographic and Clinical Antecedents in Elementary and High School Staff.
Alcohol use	PROMIS Bank v1.0 Alcohol: Alcohol Use	NA	NA	REDCap shared library	Visit REDCap shared library	Past 30 days	Adult	NA
Anger	PROMIS Bank v1.1 - Anger	NA	NA	REDCap shared library	Visit REDCap shared library	Past 7 days	Adult	NA
Anger	PROMIS Emotional Distress - Anger - Short Form 8a	NA	NA	REDCap shared library	Visit REDCap shared library	Past 7 days	Adult	NA
Anger/irritability	PROMIS EC Parent-Report Bank v1.0 - Anger/Irritability	NA	NA	REDCap shared library	Visit REDCap shared library	Past 7 days	Child	NA
Anger/irritability	PROMIS EC Parent-Report SF v1.0 - Anger/Irritability 4a	NA	NA	REDCap shared library	Visit REDCap shared library	Past 7 days	Child	NA
Anger/irritability	PROMIS EC Parent-Report SF v1.0 - Anger/Irritability 8a	NA	NA	REDCap shared library	Visit REDCap shared library	Past 7 days	Child	NA
Anxiety	General Anxiety Disorder-7	GAD-7	NA	REDCap shared library	Visit REDCap shared library	Past 2 weeks	Adult	Adu et al., Five Years after the Fort McMurray Wildfire: Prevalence and Correlates of Low Resilience.
Anxiety	PROMIS Bank v1.0 - Anxiety	NA	NA	REDCap shared library	Visit REDCap shared library	Past 7 days	Adult	NA
Anxiety	PROMIS Ped Bank v1.1 - Anxiety	NA	NA	REDCap shared library	Visit REDCap shared library	Past 7 days	Adult	NA
Anxiety	PROMIS - Ca Bank v1.0 - Anxiety	NA	NA	REDCap shared library	Visit REDCap shared library	Past 7 days	Adult	NA
Anxiety	PROMIS Bank v1.0 - Anxiety (recommended)	NA	NA	REDCap shared library	Visit REDCap shared library	Past 7 days	Adult	NA
Anxiety	PROMIS EC Parent-Report Bank v1.0 - Anxiety	NA	NA	REDCap shared library	Visit REDCap shared library	Past 7 days	Child	NA
Anxiety	PROMIS EC Parent-Report SF v1.0 - Anxiety 4a	NA	NA	REDCap shared library	Visit REDCap shared library	Past 7 days	Child	NA
Anxiety	PROMIS EC Parent-Report SF v1.0 - Anxiety 8a	NA	NA	REDCap shared library	Visit REDCap shared library	Past 7 days	Child	NA
Depreesion (without suicidality)	Patient Health Questionnaire –8	PHQ-8	NA	REDCap shared library	Visit REDCap shared library	Past 2 weeks	Adult	Marshall et al.., Psychiatric disorders among adults seeking emergency disaster assistance after a wildland-urban interface fire.
Depression	Patient Health Questionnaire –9	PHQ-9	NA	REDCap shared library	Visit REDCap shared library	Past 2 weeks	Adult	Adu et al., Five Years after the Fort McMurray Wildfire: Prevalence and Correlates of Low Resilience.
Depression	PROMIS Bank v1.0 - Depression	NA	NA	REDCap shared library	Visit REDCap shared library	Past 7 days	Adult	NA
Depression	PROMIS Ped Bank v1.1 - Depressive Sx	NA	NA	REDCap shared library	Visit REDCap shared library	Past 7 days	Adult	NA
Depression	PROMIS - Ca Bank v1.0 - Depression	NA	NA	REDCap shared library	Visit REDCap shared library	Past 7 days	Adult	NA
Depression	PROMIS Bank v1.0 - Depression (recommended)	NA	NA	REDCap shared library	Visit REDCap shared library	Past 7 days	Adult	NA
Depression	PROMIS EC Parent-Report Bank v1.0 - Depressive Symptoms	NA	NA	REDCap shared library	Visit REDCap shared library	Past 7 days	Child	NA
Depression	PROMIS EC Parent-Report SF v1.0 - Depressive Symptoms 4a	NA	NA	REDCap shared library	Visit REDCap shared library	Past 7 days	Child	NA
Depression	PROMIS EC Parent-Report SF v1.0 - Depressive Symptoms 8a	NA	NA	REDCap shared library	Visit REDCap shared library	Past 7 days	Child	NA
Depression and anxiety	Depression Anxiety Stress Scale-21	DASS-21	NA	REDCap shared library	Visit REDCap shared library	Past 7 days	Adult	Usher et al., Coping styles and mental health outcomes of community members affected by black summer 2019-20 bushfires in Australia.
Health many	Review of Systems		Psychiatric section	REDCap shared library	Visit REDCap shared library	Past 2 weeks	Adult	NA
Life satisfaction	PROMIS Bank v1.0 - General Life Satisfaction	NA	NA	REDCap shared library	Visit REDCap shared library	Overall	Adult	NA
Positive affect	PROMIS EC Parent-Report Bank v1.0 - Positive Affect	NA	NA	REDCap shared library	Visit REDCap shared library	Past 7 days	Child	NA
Positive affect	PROMIS EC Parent-Report SF v1.0 - Positive Affect 4a	NA	NA	REDCap shared library	Visit REDCap shared library	Past 7 days	Child	NA
Positive affect	PROMIS EC Parent-Report SF v1.0 - Positive Affect 8a	NA	NA	REDCap shared library	Visit REDCap shared library	Past 7 days	Child	NA
Psychological distress	Kessler Psychological Distress Scale	K10	NA	REDCap shared library	Visit REDCap shared library	Past month	Adult	Wasiak et al., 12-month generic health status and psychological distress outcomes following an Australian natural disaster experience: 2009 Black Saturday Wildfires.
PTSD	PTSD CheckList – Civilian Version	PCL-C	NA	REDCap shared library	Visit REDCap shared library	Past month	Adult	Adu et al., Five Years after the Fort McMurray Wildfire: Prevalence and Correlates of Low Resilience.
PTSD	PTSD Checklist for DSM-5	PCL-5	NA	REDCap shared library	Visit REDCap shared library	Past month	Adult	Agyapong et al., Long-Term Mental Health Effects of a Devastating Wildfire Are Amplified by Socio-Demographic and Clinical Antecedents in Elementary and High School Staff.
Resilience	Brief Resilience Scale	BRS	NA	REDCap shared library	Visit REDCap shared library	Overall	Adult	Adu et al., Five Years after the Fort McMurray Wildfire: Prevalence and Correlates of Low Resilience.
Self-esteem	Rosenberg self-esteem	NA	NA	REDCap shared library	Visit REDCap shared library	Overall	Adult	Brown et al., Mental Health Symptoms Unexpectedly Increased in Students Aged 11-19 Years During the 3.5 Years After the 2016 Fort McMurray Wildfire: Findings From 9,376 Survey Responses.

### Sheet: Respiratory
Specific Condition	Questionnaire title	Questionnaire title (abbreviated)	Questionnaire note	Source	Link	Assessment time scale	Target age group	Literature where used
Health many	Health effects of 2003 So Cal WF on Children	NA	Survey part A	Literature SI	https://www.atsjournals.org/doi/suppl/10.1164/rccm.200604-519OC/suppl_file/200604-519ods.pdf	Past 2 weeks	Elementary and high school students	Kunzli et al., Health effects of the 2003 Southern California wildfires on children.
Health many	Behavioral Risk Factor Surveillance System	BRFSS	Optional module 10	Online (general search)	https://www.cdc.gov/brfss/questionnaires/pdf-ques/2018_BRFSS_English_Questionnaire-508.pdf	Past 3 months	Adult	NA
Health many	PUBLIC HEALTH IMPACT OF PRESCRIBED FIRE Survey	PHIRE	Question 11	Literature SI	https://www.mdpi.com/article/10.3390/ijerph20021210/s1	Past 5 years	Adult	Hoshiko et al., Responses to Wildfire and Prescribed Fire Smoke: A Survey of a Medically Vulnerable Adult Population in the Wildland-Urban Interface, Mariposa County, California.
Asthma	Severe Asthma Global Evaluation (SAGE) 2 Asthma Module	SAGE	NA	REDCap shared library	Visit REDCap shared library	Past year	Adult	Severe Asthma Global Evaluation (SAGE): An Electronic Platform for Severe Asthma
Asthma	Severe Asthma Global Evaluation (SAGE) 4 Asthma Management Module	SAGE	NA	REDCap shared library	Visit REDCap shared library	Overall	Adult	Severe Asthma Global Evaluation (SAGE): An Electronic Platform for Severe Asthma
Asthma	Composite Asthma Severity Index (CASI)	CASI	NA	REDCap shared library	Visit REDCap shared library	Past 2 weeks	Adult	Development and validation of the Composite Asthma Severity Index--an outcome measure for use in children and adolescents
Asthma	PROMIS Parent Proxy Bank v1.0 - Asthma	NA	NA	REDCap shared library	Visit REDCap shared library	Past week	Children	CAT Score manual: https://www.healthmeasures.net/score-and-interpret/calculate-scores
Asthma	PROMIS Parent Proxy SF v2.0 - Asthma Impact 8a	NA	NA	REDCap shared library	Visit REDCap shared library	Past week	Children	NA
Asthma	PROMIS Ped SF v1.0 - Asthma 8a	NA	NA	REDCap shared library	Visit REDCap shared library	Past week	Children	NA
Asthma	Asthma (Parental Asthma Questionnaire)	NA	NA	REDCap shared library	Visit REDCap shared library	Overall	Children	NA; contact Amar Singh amar.singh@louisville.edu
Asthma	Asthma Control Test	NA	NA	REDCap shared library	Visit REDCap shared library	Past 4 weeks	Children	NA
Asthma	BRFSS 2009	BRFSS 2009	Module 13: Adult Asthma History	REDCap shared library	Visit REDCap shared library	Past year	11 years and older	NA
Asthma	BRFSS 2009	BRFSS 2010	Module 26: Childhood Asthma Prevalence	REDCap shared library	Visit REDCap shared library	Overall	Children	NA
Asthma	BRFSS 2009	BRFSS 2011	Section 10: Asthma	REDCap shared library	Visit REDCap shared library	Overall	Adult	NA
Asthma	General Questionnaire	NA	NA	REDCap shared library	Visit REDCap shared library	Overall	Adult	NA; contact Nevaashni Eleangovan neva@opri.sg
Health many	St. George's Respiratory Questionnaire (SGRQ)	SGRQ	NA	REDCap shared library	Visit REDCap shared library	Past 3 months	Adult	A self-complete measure of health status for chronic airflow limitation. The St. George's Respiratory Questionnaire
Health many	Review of Systems	NA	Respiratory section	REDCap shared library	Visit REDCap shared library	Past 2 weeks	Adult	NA
Asthma	PROMIS Ped Bank v1.0 - Asthma	NA	NA	REDCap shared library	Visit REDCap shared library	Past 7 days	Adult	NA
Dyspnea	PROMIS Bank v1.0 - Dyspnea Severity	NA	NA	REDCap shared library	Visit REDCap shared library	Past 7 days	Adult	NA

### Sheet: Overall health
Specific Condition	Questionnaire title	Questionnaire title (abbreviated)	Questionnaire note	Source	Link	Assessment time scale	Target age group	Literature where used
General health	multimedia component 1	NA	NA	Literature SI	https://ars.els-cdn.com/content/image/1-s2.0-S0013935121004539-mmc1.docx	Overall	Adult	Haikerwal et al., Wildfire smoke exposure and respiratory health outcomes in young adults born extremely preterm or extremely low birthweight.
Health many	Health effects of 2003 So Cal WF on Children	NA	Survey part A	Literature SI	https://www.atsjournals.org/doi/suppl/10.1164/rccm.200604-519OC/suppl_file/200604-519ods.pdf	Past 2 weeks	Elementary and high school students	Kunzli et al., Health effects of the 2003 Southern California wildfires on children.
General health	Kidscreen-10	NA	NA	Online (general search)	https://www.kidscreen.org/contacts/english-usa/	Past 7 days	8-18 years	Brown et al., Mental Health Symptoms Unexpectedly Increased in Students Aged 11-19 Years During the 3.5 Years After the 2016 Fort McMurray Wildfire: Findings From 9,376 Survey Responses.
Pain	McGill Pain Questionnaire	NA	NA	Online (general search)	https://www.sralab.org/sites/default/files/2017-07/McGill%20Pain%20Questionnaire%20%281%29.pdf	Overall	Adult	Wasiak et al., 12-month generic health status and psychological distress outcomes following an Australian natural disaster experience: 2009 Black Saturday Wildfires.
Burn specific assessment	Burn Specific Health Scale -Brief	BSHS-B	NA	REDCap shared library	Visit REDCap shared library	Overall	Adult	Wasiak et al., 12-month generic health status and psychological distress outcomes following an Australian natural disaster experience: 2009 Black Saturday Wildfires.
Health many	Review of Systems	NA	NA	REDCap shared library	Visit REDCap shared library	Past 2 weeks	Adult	NA
Pain	PROMIS Bank v1.0 - Pain Behavior	NA	NA	REDCap shared library	Visit REDCap shared library	Past 7 days	Adult	NA
Pain	PROMIS Bank v1.1 - Pain Interference	NA	NA	REDCap shared library	Visit REDCap shared library	Past 7 days	Adult	NA
General health	PROMIS Bank v1.2 - Physical Function	NA	NA	REDCap shared library	Visit REDCap shared library	Overall	Adult	NA
Mobility	PROMIS Ped Bank v1.0 - Mobility	NA	NA	REDCap shared library	Visit REDCap shared library	Past 7 days	Adult	NA
Pain	PROMIS Ped Bank v1.0 - Pain Interference	NA	NA	REDCap shared library	Visit REDCap shared library	Past 7 days	Adult	NA
Pain	PROMIS - Ca Bank v1.1 - Pain Interference	NA	NA	REDCap shared library	Visit REDCap shared library	Past 7 days	Adult	NA
General health	PROMIS - Ca Bank v1.1 - Physical Function	NA	NA	REDCap shared library	Visit REDCap shared library	Overall	Adult	NA
Physical activity	PROMIS EC Parent-Report Scale v1.0 - Physical Activity 7a	NA	NA	REDCap shared library	Visit REDCap shared library	Past 7 days	Child	NA
Pain	PROMIS NRS v1.0 - Pain Intensity 1a	NA	NA	REDCap shared library	Visit REDCap shared library	Past 7 days	Adult	NA
Pain	PROMIS NRS v1.0 - Parent Proxy Pain Intensity 1a	NA	NA	REDCap shared library	Visit REDCap shared library	Past 7 days	Child	NA
Pain	PROMIS NRS v1.0 - Pediatric Pain Intensity 1a	NA	NA	REDCap shared library	Visit REDCap shared library	Past 7 days	Child	NA

### Sheet: Sleep
Specific Condition	Questionnaire title	Questionnaire title (abbreviated)	Questionnaire note	Source	Link	Assessment time scale	Target age group	Literature where used
Insomnia	Athens Insomnia Scale	AIS	NA	Online (general search)	https://www.med.upenn.edu/cbti/assets/user-content/documents/Athens%20Insomnia%20Scale%20(AIS).pdf	Past month	Adult	Psarros et al., Insomnia and PTSD one month after wildfires: evidence for an independent role of the "fear of imminent death".
Sleep disorder	Behavioral Risk Factor Surveillance System	BRFSS	Optional module 8	Online (general search)	https://www.cdc.gov/brfss/questionnaires/pdf-ques/2018_BRFSS_English_Questionnaire-508.pdf	Past 2 weeks	Adult	NA
Sleep disturbance	PROMIS Bank v1.0 - Sleep Disturbance	NA	NA	REDCap shared library	Visit REDCap shared library	Past 7 days	Adult	NA
Sleep-related impairment	PROMIS Bank v1.0 - Sleep-Related Impairment	NA	NA	REDCap shared library	Visit REDCap shared library	Past 7 days	Adult	NA
Sleep disturbance	PROMIS Bank v1.0 - Sleep Disturbance (recommended)	NA	NA	REDCap shared library	Visit REDCap shared library	Past 7 days		NA
Sleep difficulty	PROMIS EC Parent-Report Bank v1.0 - Sleep Health	NA	NA	REDCap shared library	Visit REDCap shared library	Past 7 days	Child	NA
Sleep disturbance	PROMIS EC Parent-Report SF v1.0 - Sleep Health - Disturbance 4a	NA	NA	REDCap shared library	Visit REDCap shared library	Past 7 days	Child	NA
Sleep-related impairment	PROMIS EC Parent-Report SF v1.0 - Sleep Health - Impairment 4a	NA	NA	REDCap shared library	Visit REDCap shared library	Past 7 days	Child	NA
Sleep health	PROMIS EC Parent-Report SF v1.0 - Sleep Health 4a	NA	NA	REDCap shared library	Visit REDCap shared library	Past 7 days	Child	NA
Sleep health	PROMIS EC Parent-Report SF v1.0 - Sleep Health 8a	NA	NA	REDCap shared library	Visit REDCap shared library	Past 7 days	Child	NA

### Sheet: Cardiovascular
Specific Condition	Questionnaire title	Questionnaire title (abbreviated)	Questionnaire note	Source	Link	Assessment time scale	Target age group	Literature where used
Health many	PUBLIC HEALTH IMPACT OF PRESCRIBED FIRE Survey	PHIRE	Question 11	Literature SI	https://www.mdpi.com/article/10.3390/ijerph20021210/s1	Past 5 years	Adult	Hoshiko et al., Responses to Wildfire and Prescribed Fire Smoke: A Survey of a Medically Vulnerable Adult Population in the Wildland-Urban Interface, Mariposa County, California.
Health many	Review of Systems	NA	Cardiovascular section	REDCap shared library	Visit REDCap shared library	Past 2 weeks	Adult	NA

### Sheet: Hypertension
Specific Condition	Questionnaire title	Questionnaire title (abbreviated)	Questionnaire note	Source	Link	Assessment time scale	Target age group	Literature where used
Hypertension	Behavioral Risk Factor Surveillance System	BRFSS 2009	Section 7: Hypertension Awareness	REDCap shared library	Visit REDCap shared library	Overall	Adult	NA
Chronic disease	Chronic Disease Screening Form- The Wellness Bus	NA	BLOOD PRESSURE, PULSE, and OXYGEN SATURATION section	REDCap shared library	Visit REDCap shared library	Overall	Adult	NA

### Sheet: Allergy
Specific Condition	Questionnaire title	Questionnaire title (abbreviated)	Questionnaire note	Source	Link	Assessment time scale	Target age group	Literature where used
Health many	Review of Systems	NA	Allergic/immunologic section	REDCap shared library	Visit REDCap shared library	Past 2 weeks	Adult	NA

### Sheet: Irritation (eye, throat, skin)
Specific Condition	Questionnaire title	Questionnaire title (abbreviated)	Questionnaire note	Source	Link	Assessment time scale	Target age group	Literature where used
Health many	Health effects of 2003 So Cal WF on Children	NA	Survey part A	Literature SI	https://www.atsjournals.org/doi/suppl/10.1164/rccm.200604-519OC/suppl_file/200604-519ods.pdf	Past 2 weeks	Elementary and high school students	Kunzli et al., Health effects of the 2003 Southern California wildfires on children.
Health many	PUBLIC HEALTH IMPACT OF PRESCRIBED FIRE Survey	PHIRE	Question 11	Literature SI	https://www.mdpi.com/article/10.3390/ijerph20021210/s1	Past 5 years	Adult	Hoshiko et al., Responses to Wildfire and Prescribed Fire Smoke: A Survey of a Medically Vulnerable Adult Population in the Wildland-Urban Interface, Mariposa County, California.

### Sheet: Metabolic health
Specific Condition	Questionnaire title	Questionnaire title (abbreviated)	Questionnaire note	Source	Link	Assessment time scale	Target age group	Literature where used
Health many	Review of Systems	NA	Metabolic section	REDCap shared library	Visit REDCap shared library	Past 2 weeks	Adult	NA
